# Post-vaccination neutralization responses to Omicron sub-variants

**DOI:** 10.1101/2022.09.16.22280017

**Authors:** Henning Jacobsen, Maeva Katzmarzyk, Melissa M Higdon, Viviana Cobos Jiménez, Ioannis Sitaras, Naor Bar-Zeev, Maria Deloria Knoll

## Abstract

**Background:** The emergence of the Omicron variant (B.1.1.529) which correlated with dramatic losses in cross-neutralization capacity of post-vaccination sera raised concerns about the effectiveness of COVID-19 vaccines against infection and disease. Clinically relevant sub-variants (BA.1, BA.1.1, BA.2, BA.2.12.1, BA.3, and BA.4/5) subsequently emerged rapidly.

**Methods:** We evaluated published and pre-print studies reporting sub-variant specific reductions in cross-neutralization compared to the prototype strain of SARS-CoV-2 and between sub-variants. Median fold-reduction across studies was calculated by sub-variant and vaccine platform.

**Results:** Among 153 studies with post-vaccination data, after primary vaccination the sub-variant specific fold-reduction in neutralization capacity compared to the prototype antigen varied widely, from median 4.2-fold for BA.3 to 21.9-fold for BA.4/5; in boosted participants fold-reduction was similar for all sub-variants (5.9-fold to 7.1-fold) except for BA.4/5 which was 12.7-fold. Relative to BA.1, the other Omicron sub-variants had similar neutralization capacity post-primary vaccination (range median 0.8-fold to 1.1-fold) and post-booster (0.9-fold to 1.2-fold) except for BA.4/5 which was higher (2.0-fold). Omicron sub-variant specific responder rates were low post-primary vaccination (range median 33.5% to 56.7%) compared to the prototype (median 96.0%), but improved post-booster (range median 85.4% to 92.6%).

**Conclusion:** Fold-reductions in neutralization titers among Omicron sub-variants compared to the prototype strain varied widely post-primary vaccination but were comparable post-booster, except for BA.4/5 which had higher fold-reduction (2-fold relative to BA.1). Considering large fold-decreases in neutralization titers to the parental strain for all Omicron sub-variants, vaccine effectiveness is very likely to be reduced against all Omicron sub-variants, and probably more so against Omicron BA.4/5.
