## Supplementary table 1 for "Post-vaccination neutralization responses to Omicron sub-variants"

### Sheet: Tabelle1
Ref ID	First author	Journal	Date	Preprint?	Vaccine	Time post vacc. [mo]	Cohort size	Assay type	Variants tested	Comments
178	Qu	Nejm	2022-06-15	No	RNA+RNA	0.7-1	15	PVNT50	BA.1, BA.2, BA.4/5, BA.2.12.1	Partly hybrid immune subjects
					RNA+RNA+RNA	0.25-2.75	15
176	Habermann	medRxiv	2022-06-14	Yes	VAC+VAC+VAC	1	44	PVNT50	BA.1, BA.2
177	Jin	medRxiv	2022-06-06	Yes	COV+COV+CVD	0.5	50	NT50	BA.1.1	Elderly subjects (> 60 years)
					COV+COV+COV	0.5	50
					COV+CVD	0.5	24
					COV+COV	0.5	23
175	Van der Klaauw	medRxiv	2022-06-14	Yes	VAC+VAC+VAC	1	16	NT50	BA.1
174	Katz Sand	medRxiv	2022-06-14	Yes	RNA+RNA+RNA	1	9	NT50	BA.1	Partly hybrid immune subjects
172	Assawakosri	medRxiv	2022-06-06	Yes	VAX+VAX+VAX	1	59	NT50	BA.1, BA.2
					VAX+VAX+BNT	1	59
					VAX+VAX+MOD	1	50
179	Quandt	Science Immunology	2022-06-02	No	BNT+BNT	0.7	20	NT50	BA.1, BA.2, BA.4/5
					BNT+BNT+BNT	0.7	19
180	Kurhade	bioRxiv	2022-06-08	Yes	BNT+BNT+BNT	1	22	NT50	BA.1, BA.2, BA.3, BA.4/5, BA.2.12.1
184	Zhou	Viruses	2022-06-18	No	BNT+BNT+BNT	1	9	PVNT50	BA.1, BA.2
188	Cao	Nature	2022-06-17	No	COV+COV+COV	1	40	PVNT50	BA.1, BA.1.1, BA.2, BA.3, BA.4/5, BA.2.12.1
					COV+COV+ZF2	1	38
168	Wang	bioRxiv	2022-06-27	Yes	RNA+RNA+RNA	0.5-3	16	PVNT50	BA.1, BA.1.1, BA.2, BA.4/5, BA.2.12.1
166	Tauzin	medRxiv	2022-05-16	Yes	RNA+RNA	1	20	PVNT50	BA.1
					RNA+RNA+RNA	1	20
164	Evans	Nejm	2022-05-18	No	RNA+RNA	0.7-1	10	PVNT50	BA.1, BA.2, BA.3
					RNA+RNA+RNA	0.25-2.5	10
162	Canaday	Lancet	2022-05-20	No	BNT+BNT	0.5	28	PVNT50	BA.1	Subjects: Health care workers (Median age: 50)
					BNT+BNT+BNT	0.5	28
					BNT+BNT	0.5	43			Subjects: Nursing home residents (Median age: 78)
					BNT+BNT+BNT	0.5	43
161	Nutalai	Cell	2022-05-20	No	VAX+VAX+VAX	1	41	NT50	BA.1, BA.1.1, BA.2
					BNT+BNT+BNT	1	20
157	Gaebler	Open Forum Infectious Diseases	2022-05-07	No	RNA+RNA	1-1.8	18	PVNT50	BA.1
					RNA+RNA+RNA	1-1.8	18
153	Evans	Science	2022-02-15	No	RNA+RNA	1	40	PVNT50	BA.1
152	Mueksch	bioRxiv	2022-02-15	Yes	RNA+RNA	1.3	43	PVNT50	BA.1
					RNA+RNA+RNA	1	34
151	Rössler	Nejm	2022-02-17	No	MOD+MOD	4-6	10	NT50	BA.1
					VAX+VAX	1	10
					VAX+BNT	1	10
					BNT+BNT	1	20
150	Yu	Emerging Microbes & Infections	2022-02-15	No	VAC+VAC+VAC	0-2	200	PVNT50	BA.1
149	Singanallur	Frontiers	2022-05-17	No	VAX+VAX	0.5	6	NT50	BA.1
					MOD+MOD	0.5	12
					BNT+BNT	0.5	15
					BNT+BNT+BNT	0.5	15
148	Soto	medRxiv	2022-02-22	Yes	COV+COV	1	88	PVNT50	BA.1
146	Kozlovskaya	medRxiv	2022-02-25	Yes	CVI+CVI	0.2-0.7	21	NT50	BA.1
144	Mileto	Emerging Microbes & Infections	2022-02-24	No	BNT+BNT	1	37	NT50	BA.1
143	Kanokudom	medRxiv	2022-05-02	Yes	COV+COV+BNT	1	30	NT50	BA.1
					COV+COV+MOD	1	30
142	Niyomnaitham	medRxiv	2022-03-06	Yes	COV+VAX	0.5	30	PVNT50	BA.1
					COV+BNT	0.5	30
					VAX+COV	0.5	30
					VAX+BNT	0.5	29
					BNT+COV	0.5	29
					BNT+VAX	0.5	29
					BNT+BNT	0.5	29
					COV+VAX+BNT	0.5	30
					VAX+COV+BNT	0.5	29
141	Zhang	medRxiv	2022-03-10	Yes	COV+COV+CVD	0.5	50	PVNT50	BA.1
					COV+COV+ZF2	0.5	50
					COV+COV+COV	0.5	50
189	Yao	Lancet	2022-06-20	No	BBI+BBI	1.2	25	PVNT50	BA.1, BA.2, BA.4/5, BA.2.12.1
					BBI+BBI+BBI	1	25
					BBI+BBI+ZF2	1	30
140	Al Kaabi	medRxiv	2022-03-10	Yes	BBI+BBI+BBI	0.5	121	NT50	BA.1
138	Evans	Cell Host & Microbes	2022-04-25	No	MOD+MOD	0.7-1	20	PVNT50	BA.1.1,	Partly hybrid immune subjects
					BNT+BNT	0.7-1	28
					MOD+MOD+MOD	0.2-2.6	4
					BNT+BNT+BNT	0.2-2.6	15
					RNA+RNA	0.7-1	10		BA.1, BA.1.1, BA.2
					RNA++RNA+RNA	0.2-2.6	10
137	Arora	Cell Host & Microbes	2022-05-06	No	BNT+BNT+BNT	0.7	15	PVNT50	BA.1, BA.2, BA.3
					VAX+VAX+BNT	0.5	15
					VAX+BNT+BNT	0.5	15
136	Ai	Cell Host & Microbe	2022-05-08	No	BBI+BBI	0.5	10	PVNT50	BA.1, BA.1.1, BA.2, BA.3
					BBI+BBI+BBI	0.5	20
					BBI+BBI+ZF2	0.5	18
135	Cheng	Eurosurveillance	2022-05-05	No	BNT+BNT+BNT	0.75-1.25	20	NT50	BA.1, BA.2
					COV+COV+COV	0.75-1.25	20
					COV+COV+BNT	0.75-1.25	20
134	Furukawa	JAMA	2022-05-09	No	BNT+BNT	2	82	NT50	BA.1
					BNT+BNT+BNT	2	72
133	Lassaunière	JAMA	2022-05-13	No	BNT+BNT	1	21	NT50	BA.1
					BNT+BNT+BNT	0.5	11
132	Zuo	Nature	2022-05-13	No	COV+COV	1.6	8	NT50	BA.1
					COV+COV+COV	not provided	7
					COV+COV+BNT	0.9	13
					RNA+RNA	0.7	9
					RNA+RNA+RNA	0.7	24
131	Gilboa	medRxiv	2022-05-05	Yes	BNT+BNT+BNT	1	25	NT50	BA.1
131-1	Turelli	medRxiv	2022-05-02	Yes	RNA+RNA	1.7	16	NT50	BA.1, BA.1.1, BA.2
129	Rössler	medRxiv	2022-05-10	Yes	MOD+MOD	not provided	10	NT50	BA.2
					VAX+VAX	not provided	10
					VAX+BNT	not provided	10
					BNT+BNT	not provided	11
128	Yu	Nejm	2022-03-16	No	BNT+BNT	0.5	24	PVNT50	BA.1, BA.2
					BNT+BNT+BNT	0.5	24
127	Pajon	Nejm	2022-01-26	No	MOD+MOD	1	20	PVNT50	BA.1
					MOD+MOD+MOD	1	20
					MOD+MOD	1	30	NT50
126	Luczkowiak	medRxiv	2022-03-20	Yes	BNT+BNT	2	21	PVNT50	BA.1
					BNT+BNT+MOD	1.5	12
124	Zhao	Lancet	2022-04-01	No	BBI+BBI	1	7	PVNT50	BA.1
					BBI+BBI+ZF2	2-3	8
123	Campos	medRxiv	2022-03-25	Yes	COV+COV	1	30	NT50	BA.1
					COV+COV+BNT	1	30
122	Goto	medRxiv	2022-03-27	Yes	VAC+VAC+VAC	0.3-1.2	66	PVNT50	BA.1, BA.2
121	Vogel	medRxiv	2022-03-27	Yes	VAX+BNT	0.5	50	NT50	BA.1
					BNT+BNT	0.5	50
119	Bruel	medRxiv	2022-03-30	Yes	RNA+RNA	1.9	8	NT50	BA.1	Elderly subjects
					RNA+RNA+BNT	1.9	8
118	Shinkai	medRxiv	2022-04-01	Yes	BNT+BNT+BNT	1	24	NT50	BA.1
117	Pedersen	Emerging Infectious Diseases	2022-03-30	No	BNT+BNT+BNT	1.4	20	NT50	BA.1, BA.2
114	Regev-Yochay	Nejm	2022-04-07	No	BNT+BNT+BNT	5	154	NT50	BA.1	Partly hybrid immune subjects
					BNT+BNT+MOD	5	119
112	Suntronwong	medRxiv	2022-04-28	Yes	COV+VAX+VAX	1	30	NT50	BA.2
					COV+VAX+BNT	1	30
					COV+VAX+MOD	1	30
110	Goel	Cell	2022-04-08	No	RNA+RNA+RNA	0.5	38	PVNT50	BA.1
109	Zahra	Academic	2022-04-21	No	RNA+RNA	0.5-1	10	PVNT50	BA.1	Pediatric subjects
106	Tjan	medRxiv	2022-04-20	Yes	BNT+BNT+BNT	0.5	84	NT50	BA.2
105	Zheng	Cell Research	2022-06-07	No	COV+COV+COV	3	114	NT50	BA.1
103	Arora	Lancet	2022-04-12	No	BNT+BNT	0.5-1	10	PVNT50	BA.1, BA.2, BA.3
					BNT+BNT+BNT	0.6-1	9
102	Curlin	medRxiv	2022-04-12	Yes	BNT+BNT	0.6-1.2	42	NT50	BA.1
					BNT+BNT+BNT	2.7-3.1	27
101	Iketani	Nature	2022-03-03	No	MOD+MOD	0.2-6	12	PVNT50	BA.1, BA.1.1, BA.2
					BNT+BNT	0.5-2.2	13
					RNA+RNA+RNA	0.5-3	15
100	Chang	medRxiv	2022-04-18	Yes	RNA+RNA+RNA	0.8-1.2	22	PVNT50	BA.1
99	Tauzin	medRxiv	2022-04-18	Yes	BNT+BNT	0.7	20	PVNT50	BA.1, BA.1.1, BA.2
					BNT+BNT+BNT	1	20
97	Kaku	Science	2022-02-10	No	VAX+VAX	2-3	10	NT50	BA.1
					VAX+VAX+VAX	0.3	10
					VAX+VAX	2-3	10
					VAX+VAX+MOD	0.3	10
96	Schmidt	Nejm	2022-02-10	No	RNA+RNA	1	18	PVNT50	BA.1
					RNA+RNA+RNA	1	18
					J&J	1	19
93	Lu	Lancet	2022-01-07	No	COV+COV	1	12	PVNT50	BA.1
					BBI+BBI	1	12
92	Bednarski	medRxiv	2022-02-08	Yes	BNT+BNT	0.5-4.2	17	PVNT50	BA.1
					VAX+VAX	0.5-4.3	20
					SpV+SpV	0.5-4.4	33
					CVD+CVD	0.5-4.5	26
					COV+COV	0.5-4.6	20
90	Schultz	medRxiv	2022-02-07	Yes	COV+COV+COV	1	30	PVNT50	BA.1
89	Debes	medRxiv	2022-01-31	Yes	RNA+RNA	0.5-1.5	15	NT50	BA.1
					RNA+RNA+RNA	0.5-1.5	16
88	Wratil	Nature	2022-01-28	No	BNT+BNT	0.5	42	NT50	BA.1
					BNT+BNT+BNT	0.5	59
84	Assawakosri	Journal of Infectious Diseases	2022-03-10	No	BBI+BBI+BBI	1	57	NT50	BA.1
					BBI+BBI+VAX	1	55
					BBI+BBI+BNT	1	54
					BBI+BBI+MOD	1	58
82	Liu	Nature	2021-12-23	No	MOD+MOD	0-6	12	PVNT50	BA.1
					RNA+RNA+RNA	0.5-3	12	NT50
80	Servellita	Cell	2022-04-28	No	VAC+VAC+VAC	0.06-2.5	15	NT50	BA.1
					VAC+VAC	0.5-1	48
79	Gupta	Lancet	2022-01-24	No	BNT+BNT	1	15	NT50	BA.1	Subjects: adolescents
					BNT+BNT	1	18			Subjects: adults
78	Chen	EMI	2022-01-27	No	BNT+BNT	0-3	34	NT50	BA.1	Subjects < 18 years
75	Girard	medRxiv	2022-01-25	Yes	MOD+MOD	2	20	PVNT50	BA.1	Subjects: adults
					MOD+MOD	2	20			Subjects: adolescents
					MOD+MOD	2	20			Subjects: children
73	Seki	medRxiv	2022-01-21	Yes	BNT+BNT	0.5	38	NT50	BA.1
					BNT+BNT+BNT	0.5	35
72	Leung	medRxiv	2022-01-21	Yes	COV+COV+BNT	1	20	NT50	BA.1
71	Lapa	Vaccines	2022-05-21	No	SpV+SpV	<3	15	NT50	BA.1
					BNT+BNT	0.5	17
70	Xia	bioRxiv	2022-01-22	Yes	BNT+BNT	0.5-1	20	NT50	BA.1
					BNT+BNT+BNT	1	22
69	Wu	Lancet	2022-01-19	No	BNT+BNT	0.5-1.5	148	NT50	BA.1
					VAX+VAX	0.5-1.5	45
68	Walls	Cell	2022-01-19	No	RNA+RNA	0.3	15	PVNT50	BA.1
					RNA+RNA+RNA	0.3	7
66	Angkasekwinai	medRxiv	2022-02-04	Yes	COV+COV+VAX	0.5	20	PVNT50	BA.1
					COV+COV+BNT	0.5	20
					VAX+VAX+VAX	0.5	20
					VAX+VAX+BNT	0.5	20
63	Lyke	Cell Reports Medicine	2022-06-20	PVNT50	J&J+J&J	1	8	PVNT50	BA.1
					BNT+BNT+BNT	1	50
					MOD+MOD+MOD	1	49
					J&J+BNT	1	52
					BNT+BNT+J&J	1	51
62	Banerjee	bioRxiv	2022-01-13	Yes	BNT+BNT+BNT	1	10	NT50	BA.1
					MOD+MOD+MOD	1	10
61	Peiris	Nature medicine	2022-01-20	No	BNT+BNT	1	30	NT50	BA.1
					BNT+BNT+BNT	1	23
					COV+COV	1	30
					COV+COV+COV	1	10
					COV+COV+BNT	1	10
60	Wang	EMI	2022-01-10	No	COV+COV	0.5	20	PVNT50	BA.1
59	Wang	bioRxiv	2022-01-05	Yes	RNA+RNA	0.5-1.5	20	PVNT50	BA.1
56	Al Kaabi	Nature	2022-06-06	No	BBI+BBI+BBI	0.5-1	96	NT50	BA.1
54	Willett	medRxiv	2022-01-03	Yes	BNT+BNT	>0.5	24	PVNT50	BA.1
					VAX+VAX	>0.5	24
					MOD+MOD	>0.5	24
					BNT+BNT+RNA	>0.5	20
					VAX+VAX+RNA	>0.5	21
53	Liu, J.	medRxiv	2022-01-03	Yes	J&J	1	51	PVNT50	BA.1
					BNT+BNT	1	31
52	Tan	medRxiv	2021-12-30	Yes	BNT+BNT+J&J	0.5	41	PVNT50	BA.1
					BNT+BNT+BNT	0.5	24
51	Bekliz	medRxiv	2021-12-31	Yes	RNA+RNA	1	16	NT50	BA.1
50	Van Gils	medRxiv	2022-03-25	Yes	BNT+BNT	0.5-1	50	PVNT50	BA.1
					MOD+MOD	0.5-1	40
					VAX+VAX	0.5-1	41
					J&J	1-2	13
49	Sievers	Science Trans Med	2022-01-01	No	BNT+BNT+BNT	1	57	PVNT50	BA.1
48	Miyamoto	Med	2022-04-08	No	BNT+BNT	2	20	NT50	BA.1
46	Tada	Lancet eBio Medicine	-/04/2022	No	MOD+MOD	2-3	8	NT50	BA.1
					BNT+BNT	1	12
					BNT+BNT+BNT	1	12
45	Wang, X.	EMI	2021-12-27	No	BBI+BBI	0.5	10	PVNT50	BA.1
					BBI+BBI+BBI	0.5	10
					BBI+BBI+ZF2	0.5	10
44	Hu	Nature	2022-01-11	No	ZF2+ZF2+ZF2	0.5-2	12	PVNT50	BA.1
40	Wang, K.	Nature	2022-01-28	No	COV+COV	1	60	NT50	BA.1
					COV+COV+COV	1	60
39	Lusvarghi	Science Trans Med	2021-12-28	No	BNT+BNT	1	39	NT50	BA.1
					BNT+BNT+BNT	1-2.5	39
38	Muik	medRxiv	2021-12-23	Yes	BNT+BNT	0.5-1	32	PVNT50	BA.1
					BNT+BNT+BNT	1	30
36	Haveri	medRxiv	2021-12-24	Yes	RNA+RNA+RNA	1	7	NT50	BA.1
					BNT+BNT+BNT	1	8
35	Arien	medRxiv	2021-12-24	Yes	BNT+BNT+BNT	1	10	NT50	BA.1
34	Edara	Cell Reports Medicine	2021-12-23	No	MOD+MOD	0.5-1	11	NT50	BA.1
					BNT+BNT	0.5-1	13
					BNT+BNT+MOD	<1	4
					BNT+BNT+BNT	<1	31
					MOD+MOD+MOD	<1	11
					MOD+MOD+BNT	0-1	4
32	Laurie	JID	2022-01-30	No	RNA+RNA	0.5-2	11	PVNT50	BA.1
					RNA+RNA+RNA	0.5-2	7
30	Ai	EMI	2021-12-22	No	BBI+BBI	0.5	10	PVNT50	BA.1
					BBI+BBI+BBI	0.5	10
					BBI+BBI+ZF2	0.5	10
28	Syed	medRxiv	2021-12-21	Yes	BNT+BNT	1-1.5	11	PVNT51	BA.1
					MOD+MOD	1-1.5	10
					J&J	1-1.5	9
27	Carreno	medRxiv	2021-12-21	Yes	BNT+BNT	0.5-1	10	NT50	BA.1
					MOD+MOD	0.5-1	10
					BNT+BNT+BNT	0.5-1	10
					MOD+MOD+MOD	0.5-1	10
24	Jacobsen	medRxiv	2021-12-21	Yes	MOD+MOD	1	16	PVNT50	BA.1
					VAX+BNT	1	15
					VAX+MOD	1	11
					VAX+VAX	1	14
					J&J	1	11
					BNT+BNT	1	15
22	Zeng	bioRxiv	2021-12-20	Yes	MOD+MOD	1	20	PVNT50	BA.1
					BNT+BNT	1	28
					MOD+MOD+MOD	0-3	6
					BNT+BNT+BNT	0-3	17
20	Yu	Nature Cell Discovery	2021-01-17	No	BBI+BBI	1	292	PVNT50	BA.1
					BBI+BBI+BBI	1	292
18	Planas	Nature	2021-12-15	No	VAX+VAX	5	18	NT50	BA.1
					BNT+BNT	5	16
					BNT+BNT+BNT	1	11
17	Aggarwal	medRxiv	2021-12-15	Yes	BNT+BNT	1	8	NT50	BA.1
					VAX+VAX	1	9
15	Cameroni	Nature	2021-12-14	No	BNT+BNT	0.5-1	42	NT50	BA.1
					MOD+MOD	0.5-1	34
					VAX+VAX	0.6-1	12
					SpV+SpV	0.6-1	11
					BBI+BBI	0.6-1	13
					J&J	0-5	12
14	Gruell	Nature Medicine	2021-12-14	No	BNT+BNT	1	30	PVNT50	BA.1
					BNT+BNT+BNT	1	30
13	Nemet	NEJM	2021-12-14	No	BNT+BNT+BNT	1	20	NT50	BA.1
12	Lu	CID	2021-12-14	No	BNT+BNT	2	25	NT50	BA.1
					COV+COV	2	25
11	Ikemura	medRxiv	2021-12-14	Yes	BNT+BNT	3	8	PVNT50	BA.1
9	Basile	bioRxiv	2021-12-13	Yes	BNT+BNT	1	3	NT50	BA.1
					BNT+BNT+BNT	1	4
8	Schmidt	medRxiv	2021-12-13	Yes	BNT+BNT	1	18	NT50	BA.1
					BNT+BNT+BNT	1	18
					J&J	1	19
7	Dejnirattisai	Lancet	2021-12-20	No	VAX+VAX	1	22	NT50	BA.1
					BNT+BNT	1	21
2	Cele	Nature	2021-09-12	No	BNT+BNT	0.5-1	8	NT50	BA.1
1	Wilhelm	medRxiv	2021-08-12	Yes	BNT+BNT+BNT	0.5	12	NT50	BA.1
					MOD+MOD+BNT	0.5	9
					ChAd+BNT+BNT	0.5	8
182	Miyamoto	medRxiv	2022-06-16	Yes	BNT+BNT	1	20	PVNT50	BA.1, BA.2
					BNT+BNT+BNT	1	19
125	Lapointe	Journal of Infectious Diseases	2022-06-07	No	VAC+VAC	1	40	NT50	BA.1
					VAC+VAC+VAC	1	58
85	Edara	medRxiv	2022-01-28	Yes	COX+COX+COX	1	13	NT50	BA.1
23	Zhao	bioRxiv	2021-12-20	Yes	INA+INA+INA	0.5-1	16	PVNT50	BA.1
					ZF2+ZF2+ZF2	0.5-1	16
10	Garcia-Beltran	Cell	2021-12-13	No	MOD+MOD	<3	24	IU	BA.1
					MOD+MOD+MOD	<3	33
					BNT+BNT	<3	21
					BNT+BNT+BNT	<3	30
					J&J	<3	20
					J&J+VAC	<3	8
26	Meng	Nature	2022-02-01	No	VAX+VAX	1	20	PVNT50	BA.1	Partly hybrid immune subjects
					VAX+VAX+BNT	1	20
					BNT+BNT	1	20
					BNT+BNT+BNT	1	20
190	McEvoy	medRxiv	2022-06-26	Yes	BNT+BNT	not provided	13	PVNT50	BA.1
					BNT+BNT+BNT	1	13
191	Yamamoto	medRxiv	2022-06-23	Yes	VAC+VAC+VAC	0.3	11	NT50	BA.1
193	Hachmann	NEJM	2022-06-22	No	BNT+BNT	6	27	PVNT50	BA.1, BA.2, BA.4/5, BA.2.12.1
					BNT+BNT+BNT	0.5	27
194	Kurhade	Nature	2022-06-23	No	BNT+BNT+BNT	1	22	PVNT50	BA.1, BA.2, BA.3
195	Mykytyn	Science Immunology	2022-06-23	No	BNT+BNT	0.9	10	PVNT50	BA.1, BA.2
					BNT+BNT+BNT	1.3	10
200	Tuekprakhon	Cell	2022-06-08	No	VAX+VAX+VAX	1	41	PVNT50	BA.1, BA.1.1, BA.2, BA.3, BA.4/5
					BNT+BNT+BNT	1	19
183	Chuang	medRxiv	2022-06-16	Yes	VAX+VAX+MOD	1	30	PVNT50	BA.1
197	Corominas	medRxiv	2022-07-06	Yes	BNT+BNT+PHH	0.5	500	PVNT50	BA.1
					BNT+BNT+BNT	0.5	241
198	Suntronwong	medRxiv	2022-06-27	Yes	VAX+VAX+VAX	1	20	NT50	BA.1, BA.2
					VAX+VAX+MOD	1	20
					VAX+VAX+BNT	1	20
					COV+VAX+VAX	1	20
					COV+VAX+BNT	1	20
199	Arora	Lancet Infect Dis	2022-06-28	No	BNT+BNT+BNT	0.4-1.6	10	PVNT50	BA.1, BA.2, BA.4/5, BA.2.12.1
203	Wang	bioRxiv	2022-07-06	Yes	RNA+RNA	0.7-1.4	39	PVNT50	BA.1, BA.2, BA.4/5, BA.2.12.1
					RNA+RNA+RNA	0.2-3.1	39
205	Zhao	Nejm	2022-07-06	No	ZF2+ZF2+ZF2	1	20	PVNT50	BA.2, BA.4/5, BA.2.12.1
					INA+INA+INA	1	16
					COV+COV+ZF2	1	20
					ZF2+ZF2+ZF2	1	20		BA.1, BA.1.1, BA.2, BA.3
					INA+INA+INA	1	16
					COV+COV+ZF2	1	20
206	Jiang	Emerging Microbes & Infections	2022-07-06	No	COV+COV+CVD	0.5	30	NT50	BA.1.1
					CVD+ZF2+ZF2	0.5	30
					COV+COV+COV	0.5	30
209	Torales	medRxiv	2022-07-22	Yes	VAX+VAX	0.5	6	PVNT50	BA.1
211	Bhiman	bioRxiv	2022-07-17	Yes	NVX+NVX	0.5	29	PVNT50	BA.1, BA.4/5
					NVX+NVX+NVX	0.5	48
					J&J+J&J	0.5	8
					BNT+BNT+BNT	0.5	12
214	Reynolds	Science	2022-06-14	No	BNT+BNT+BNT	0.5	25	NT50	BA.1
216	Planas	medRxiv	2022-07-22	Yes	BNT+BNT+BNT	4.5	22	NT50	BA.1, BA.2, BA.4/5
217	Cowling	medRxiv	2022-07-18	Yes	INA+INA+BNT	1	39	NT50	BA.2
218	Geers	medRxiv	2022-07-18	Yes	J&J	3.3	15	NT50	BA.1
					J&J+J&J	3	15
					J&J+MOD	3	15
					J&J+BNT	3	15
219	Qu	bioRxiv	2022-07-22	Yes	RNA+RNA+RNA	1-3	18	PVNT50	BA.1, BA.4/5, BA.2.12.1
220	Bowen	Science	2022-07-19	No	MOD+MOD	0.2-1.7	14	PVNT50	BA.1, BA.2, BA.4/5, BA.2.12.1
					BNT+BNT	0.2-1	14
					NVX+NVX	0.5-5.6	10
					J&J	0.3-4.7	10		(WT)
					VAX+VAX	1	16		BA.1, BA.2, BA.4/5, BA.2.12.1
					SpV+SpV	2-3	12
					BBI+BBI	0.3-3.5	12
					RNA+RNA+RNA	0.5-3.2	13
					NVX+NVX+VAC	0.2-0.7	7
					J&J+J&J/BNT	0.5	14
					VAX+VAX+RNA	1-4.1	18
					SpV+SpV+VAC	1.5-2	14
					BBI+BBI+RNA	1-3	18
221	Zhu	Lancet Microbe	2022-07-21	No	COV+COV	1	12	PVNT50	BA.1, BA.2, BA.4/5
					COV+COV+COV	1	12
222	Syed	PNAS	2022-07-19	No	BNT+BNT	1-1.5	11	PVNT50	BA.1
					MOD+MOD	1-1.5	10
					J&J	1-1.5	9
					BNT+BNT+BNT	0.5	8
42	Kotaki	bioRxiv	2021-12-26	Yes	BNT+BNT	1	40	PVNT50	BA.1
43	Zhou	bioRxiv	2021-12-28	Yes	BNT+BNT	1	34	PVNT50	BA.1
47	Perez-Then	medRxiv	2021-12-29	Yes	COV+COV+BNT	1	75	NT50	BA.1
					mRNA+mRNA	1	18
